# Mendelian randomisation identifies alternative splicing of the FAS death receptor as a mediator of severe COVID-19

## Abstract

Severe COVID-19 is characterised by immunopathology and epithelial injury. Proteomic studies have identified circulating proteins that are biomarkers of severe COVID-19, but cannot distinguish correlation from causation. To address this, we performed Mendelian randomisation (MR) to identify proteins that mediate severe COVID-19. Using protein quantitative trait loci (pQTL) data from the SCALLOP consortium, involving meta-analysis of up to 26,494 individuals, and COVID-19 genome-wide association data from the Host Genetics Initiative, we performed MR for 157 COVID-19 severity protein biomarkers. We identified significant MR results for five proteins: FAS, TNFRSF10A, CCL2, EPHB4 and LGALS9. Further evaluation of these candidates using sensitivity analyses and colocalization testing provided strong evidence to implicate the apoptosis-associated cytokine receptor FAS as a causal mediator of severe COVID-19. This effect was specific to severe disease. Using RNA-seq data from 4,778 individuals, we demonstrate that the pQTL at the *FAS* locus results from genetically influenced alternate splicing causing skipping of exon 6. We show that the risk allele for very severe COVID-19 increases the proportion of transcripts lacking exon 6, and thereby increases soluble FAS. Soluble FAS acts as a decoy receptor for FAS-ligand, inhibiting apoptosis induced through membrane-bound FAS. In summary, we demonstrate a novel genetic mechanism that contributes to risk of severe of COVID-19, highlighting a pathway that may be a promising therapeutic target.
