## Supplementary Table 1 for "Mendelian randomisation identifies alternative splicing of the FAS death receptor as a mediator of severe COVID-19"

### Sheet: Sheet2
Supplementary Table 1: SNP-wise estimates of the MR effect. All - overall MR estimate, using all listed SNPs, exposure - protein levels, outcome - very severe COVID-19 (A2). genomic positions based on human genome build GRCh37
protein	SNP	chr	pos	b	se	p	cis_trans	platform	effect_allele	other_allele	beta.exposure	se.exposure	eaf.exposure	pval.exposure	pval.outcome
FAS	rs1389	10	90702705	0.170514	0.38058	0.654126	cis	OLINK	A	G	0.090362	0.009941	0.703687	9.95718e-20	0.6541
FAS	rs139300674	10	90920671	-0.495317	0.770947	0.520562	cis	OLINK	T	C	-0.230418	0.033769	0.018222	8.88869e-12	0.5206
FAS	rs139806324	8	29360377	1.19893	0.895646	0.180694	trans	OLINK	A	T	0.229421	0.041648	0.01267	3.61641e-08	0.1807
FAS	rs144080079	10	90786815	0.322154	0.532518	0.545203	cis	OLINK	A	G	-0.200876	0.030562	0.974407	4.93944e-11	0.5452
FAS	rs3761472	22	44368122	-0.763435	0.5455	0.161659	trans	OLINK	A	G	-0.064198	0.010352	0.818864	5.59857e-10	0.1617
FAS	rs7099595	10	90830635	-0.220821	0.39636	0.577443	cis	OLINK	T	G	0.067421	0.007962	0.531821	2.49756e-17	0.5774
FAS	rs982764	10	90769998	0.463947	0.121233	0.000129762	cis	OLINK	T	C	0.239036	0.008402	0.68026	4.6711e-178	0.0001298
FAS	All - Wald ratio							OLINK
FAS	All - MR Egger			0.760824	0.199041	0.0123424		OLINK
FAS	All - Inverse variance weighted			0.335474	0.131331	0.0106367		OLINK
FAS	All - Inverse variance weighted (fixed effects)			0.335474	0.104757	0.00136283		OLINK
FAS	All - Weighted median			0.422796	0.118115	0.000344202		OLINK
FAS	All - Weighted mode			0.429611	0.128558	0.0155776		OLINK
FAS	All - Maximum likelihood			0.338118	0.105672	0.00137575		OLINK
FAS	rs28362318	10	90768680	-0.100698	0.275485	0.714717	cis	SOMAscan	A	G	-0.7885	0.1382		1.14815e-08	0.7147
FAS	rs7911226	10	90768965	0.346021	0.0907957	0.000138414	cis	SOMAscan	A	G	0.3192	0.0265		2.5704e-33	0.0001385
FAS	All - Wald ratio							SOMAscan
FAS	All - MR Egger							SOMAscan
FAS	All - Inverse variance weighted			0.302251	0.132806	0.0228528		SOMAscan
FAS	All - Inverse variance weighted (fixed effects)			0.302251	0.0862329	0.000456521		SOMAscan
FAS	All - Weighted median							SOMAscan
FAS	All - Weighted mode							SOMAscan
FAS	All - Maximum likelihood			0.30309	0.0888503	0.000646667		SOMAscan
CCL2	rs11870164	17	32567679	-0.339734	0.506511	0.502391	cis	OLINK	T	C	0.0751	0.013	0.2772	6.76083e-09	0.5024
CCL2	rs12075	1	159175354	-0.0172757	0.15974	0.913878	trans	OLINK	A	G	0.1694	0.0113	0.5552	7.58578e-51	0.9139
CCL2	rs189606623	3	46432609	-0.460542	0.61075	0.450814	trans	OLINK	T	C	0.3358	0.0563	0.9818	2.45471e-09	0.4508
CCL2	rs1979672	3	46274109	-0.523544	0.43394	0.227629	trans	OLINK	A	G	0.0934	0.0144	0.7892	9.77237e-11	0.2276
CCL2	rs2228467	3	42906116	0.263915	0.315078	0.402245	trans	OLINK	T	C	-0.1668	0.0227	0.9288	2.18776e-13	0.4022
CCL2	rs35728689	3	46390228	0.328908	0.15015	0.0284856	trans	OLINK	A	G	0.3004	0.0198	0.0959	7.4131e-52	0.02849
CCL2	rs35827997	3	46001720	2.74987	0.260704	5.19683e-26	trans	OLINK	T	G	-0.1506	0.0176	0.877	1.23027e-17	5.188e-26
CCL2	All - Wald ratio							OLINK
CCL2	All - MR Egger			0.455966	1.03153	0.676933		OLINK
CCL2	All - Inverse variance weighted			0.429962	0.366742	0.241044		OLINK
CCL2	All - Inverse variance weighted (fixed effects)			0.429962	0.0912032	2.42511e-06		OLINK
CCL2	All - Weighted median			0.255241	0.128195	0.0464767		OLINK
CCL2	All - Weighted mode			0.160496	0.122361	0.237585		OLINK
CCL2	All - Maximum likelihood			0.499786	0.099431	4.99615e-07		OLINK
EPHB4	rs10762695	10	77886968	-1.46557	0.566991	0.00974317	trans	OLINK	A	T	0.070703	0.009849	0.760634	7.04437e-13	0.009744
EPHB4	rs2073823	9	136132516	-0.194124	0.3254	0.550793	trans	OLINK	A	G	0.135372	0.013289	0.11227	2.27798e-24	0.5508
EPHB4	rs314361	7	100413005	-0.44563	0.297086	0.133614	cis	OLINK	A	G	-0.089617	0.008287	0.483977	2.95651e-27	0.1336
EPHB4	rs579459	9	136154168	-0.656869	0.15679	2.79584e-05	trans	OLINK	T	C	0.201684	0.009746	0.771108	3.8532e-95	2.796e-05
EPHB4	rs9558661	13	106650093	-0.505898	0.526809	0.336901	trans	OLINK	T	C	-0.080963	0.010541	0.201886	1.58443e-14	0.3369
EPHB4	All - Wald ratio							OLINK
EPHB4	All - MR Egger			-0.540379	0.369726	0.240015		OLINK
EPHB4	All - Inverse variance weighted			-0.58657	0.125688	3.05833e-06		OLINK
EPHB4	All - Inverse variance weighted (fixed effects)			-0.58657	0.12112	1.27956e-06		OLINK
EPHB4	All - Weighted median			-0.581348	0.139102	2.92401e-05		OLINK
EPHB4	All - Weighted mode			-0.621823	0.152467	0.0151182		OLINK
EPHB4	All - Maximum likelihood			-0.58966	0.123471	1.79096e-06		OLINK
LGALS9	rs112180005	17	25904488	-0.345716	0.31001	0.264775	cis	OLINK	A	G	-0.467436	0.040191	0.013965	2.89182e-31	0.2648
LGALS9	rs112896899	17	25995308	-0.0544897	0.280816	0.846144	cis	OLINK	T	C	-0.476861	0.03627	0.02088	1.757e-39	0.8461
LGALS9	rs11655061	17	25882115	0.0075764	0.127308	0.952544	cis	OLINK	A	G	0.270973	0.00853	0.442035	1e-200	0.9525
LGALS9	rs117062157	17	25744805	0.650895	0.585446	0.266227	cis	OLINK	A	G	0.286175	0.033752	0.979892	2.27682e-17	0.2662
LGALS9	rs117390397	17	28561092	-1.61757	0.864457	0.0613182	cis	OLINK	A	T	0.128786	0.021869	0.953209	3.88513e-09	0.06132
LGALS9	rs117847592	17	26788169	-1.43074	0.63423	0.0240791	cis	OLINK	T	C	-0.098942	0.014688	0.904192	1.62527e-11	0.02408
LGALS9	rs139608811	17	26070120	0.803385	0.748182	0.28292	cis	OLINK	A	C	0.273356	0.039804	0.014298	6.53368e-12	0.2829
LGALS9	rs142481876	17	26007420	0.153487	0.277013	0.579525	cis	OLINK	A	G	-0.474887	0.03349	0.019367	1.22034e-45	0.5795
LGALS9	rs147820433	17	26042977	-0.110781	0.514424	0.829495	cis	OLINK	T	C	-0.511154	0.080213	0.00353	1.85998e-10	0.8295
LGALS9	rs149298397	17	25910740	0.233407	0.471861	0.620846	cis	OLINK	A	G	0.697493	0.104231	0.997692	2.20465e-11	0.6208
LGALS9	rs2531896	17	26174102	-0.44152	0.438736	0.31425	cis	OLINK	T	C	-0.082977	0.009132	0.642222	1.02427e-19	0.3142
LGALS9	rs2858829	6	116768917	0.181475	0.448306	0.685624	trans	OLINK	A	G	-0.059843	0.008617	0.609848	3.78205e-12	0.6856
LGALS9	rs28942373	17	26111361	-0.295538	0.337276	0.380895	cis	OLINK	A	G	-0.322436	0.041753	0.0134	1.1404e-14	0.3809
LGALS9	rs28998802	17	26124908	0.000221395	0.387101	0.999544	cis	OLINK	A	G	0.131534	0.012873	0.134417	1.6483e-24	0.9995
LGALS9	rs4766578	12	111904371	-0.878597	0.467023	0.0599348	trans	OLINK	A	T	-0.073005	0.008472	0.523642	6.87418e-18	0.05994
LGALS9	rs549176343	17	25976831	0.00763877	0.353724	0.982771	cis	OLINK	A	C	0.546161	0.083966	0.995254	7.79093e-11	0.9828
LGALS9	rs600038	9	136151806	-1.17406	0.287466	4.42338e-05	trans	OLINK	T	C	0.139933	0.009989	0.764429	1.37213e-44	4.422e-05
LGALS9	rs601338	19	49206674	-1.15023	0.338155	0.000670177	trans	OLINK	A	G	0.078597	0.008648	0.43973	1.00116e-19	0.0006702
LGALS9	rs708686	19	5840619	-1.54788	0.587971	0.00847414	trans	OLINK	T	C	-0.060207	0.009255	0.303275	7.76874e-11	0.008475
LGALS9	rs7204775	16	20366949	0.198523	0.54939	0.717836	trans	OLINK	T	C	0.060265	0.010961	0.818083	3.84349e-08	0.7178
LGALS9	rs74439792	17	25947363	0.889554	0.512875	0.0828394	cis	OLINK	A	G	-0.350007	0.035052	0.016004	1.76875e-23	0.08284
LGALS9	rs74637202	17	26076386	-0.432792	0.304343	0.155011	cis	OLINK	C	G	0.375169	0.027594	0.973672	4.23432e-42	0.155
LGALS9	rs79459903	17	26019281	-1.08137	0.769806	0.160102	cis	OLINK	T	C	-0.278018	0.046371	0.016543	2.02904e-09	0.1601
LGALS9	rs79677589	17	26825894	-0.785335	0.697114	0.259932	cis	OLINK	T	G	0.086544	0.014611	0.907371	3.15363e-09	0.2599
LGALS9	rs80080053	17	25954173	-0.860614	0.410353	0.0359711	cis	OLINK	C	G	-0.455291	0.032432	0.020643	9.07766e-45	0.03597
LGALS9	rs9903678	17	25602411	-0.0409954	0.340309	0.904114	cis	OLINK	T	C	0.078799	0.008479	0.542736	1.49831e-20	0.9041
LGALS9	All - Wald ratio							OLINK
LGALS9	All - MR Egger			0.00926102	0.152302	0.952017		OLINK
LGALS9	All - Inverse variance weighted			-0.234096	0.101384	0.0209437		OLINK
LGALS9	All - Inverse variance weighted (fixed effects)			-0.234096	0.0685514	0.000638067		OLINK
LGALS9	All - Weighted median			0.000792934	0.102722	0.993841		OLINK
LGALS9	All - Weighted mode			-0.0266897	0.102982	0.797628		OLINK
LGALS9	All - Maximum likelihood			-0.230714	0.0692572	0.000864548		OLINK
TNFRSF10A	rs10092564	8	22886230	-0.438472	0.607369	0.470344	cis	OLINK	T	C	-0.063808	0.010714	0.244892	2.59067e-09	0.4704
TNFRSF10A	rs10108991	8	22939662	0.233109	0.550757	0.672112	cis	OLINK	A	G	-0.111403	0.015666	0.90612	1.15147e-12	0.6721
TNFRSF10A	rs10481331	8	23559257	-1.79277	0.530484	0.000726194	cis	OLINK	T	C	-0.057308	0.010394	0.755162	3.52181e-08	0.0007264
TNFRSF10A	rs111457917	8	22824933	0.110901	0.672928	0.869098	cis	OLINK	A	C	-0.068725	0.011779	0.191271	5.3925e-09	0.8691
TNFRSF10A	rs111679681	8	23063861	0.127192	0.638885	0.842197	cis	OLINK	C	G	0.328275	0.04981	0.988895	4.38234e-11	0.8422
TNFRSF10A	rs117630070	8	23169055	0.729534	0.468004	0.119039	cis	OLINK	T	C	-0.480252	0.041372	0.015541	3.74641e-31	0.119
TNFRSF10A	rs117658902	8	23015083	0.684353	0.671638	0.308235	cis	OLINK	T	C	-0.335821	0.060138	0.991551	2.34781e-08	0.3082
TNFRSF10A	rs12155616	8	23111404	-0.159262	0.140672	0.257569	cis	OLINK	T	C	0.243617	0.008853	0.438055	1.1033e-166	0.2576
TNFRSF10A	rs13273587	8	23149214	-0.673206	0.30433	0.0269601	cis	OLINK	T	C	-0.20695	0.019134	0.058917	2.90395e-27	0.02697
TNFRSF10A	rs139807114	8	23120228	-0.245623	0.310551	0.428987	cis	OLINK	T	C	-0.823376	0.06323	0.992822	9.17736e-39	0.429
TNFRSF10A	rs141482265	8	23155045	-0.168518	0.662889	0.799327	cis	OLINK	A	G	-0.365159	0.050454	0.990368	4.57075e-13	0.7993
TNFRSF10A	rs141868416	8	23239430	-0.427972	0.618193	0.488752	cis	OLINK	T	C	0.288874	0.038173	0.017948	3.80427e-14	0.4887
TNFRSF10A	rs143781116	8	23072624	0.146707	0.454695	0.746962	cis	OLINK	T	C	-0.581862	0.096046	0.004532	1.37713e-09	0.747
TNFRSF10A	rs144292854	8	23361719	-1.52992	0.725143	0.0348735	cis	OLINK	T	C	-0.100103	0.018238	0.064909	4.05091e-08	0.03487
TNFRSF10A	rs147249799	8	23302647	-0.388674	0.360805	0.281372	cis	OLINK	A	G	-0.332978	0.030086	0.027099	1.80458e-28	0.2814
TNFRSF10A	rs147694020	8	23005143	-0.680286	0.439381	0.121554	cis	OLINK	T	C	-0.59181	0.054398	0.99159	1.44796e-27	0.1216
TNFRSF10A	rs148708434	8	23498613	-0.455559	0.542289	0.40087	cis	OLINK	A	T	0.454979	0.05424	0.009532	4.93094e-17	0.4009
TNFRSF10A	rs149394327	17	64228995	-0.750629	0.499007	0.132518	trans	OLINK	C	G	0.176825	0.028799	0.027695	8.25218e-10	0.1325
TNFRSF10A	rs188536390	8	23080766	-0.373016	0.458752	0.416155	cis	OLINK	A	G	-0.325884	0.039488	0.020922	1.54912e-16	0.4161
TNFRSF10A	rs192121502	8	23093247	-0.43767	0.440859	0.320824	cis	OLINK	A	G	-0.285375	0.034951	0.020247	3.21645e-16	0.3208
TNFRSF10A	rs192561174	8	23013968	-0.0797181	0.7924	0.919865	cis	OLINK	T	C	-0.267731	0.043899	0.012672	1.06892e-09	0.9199
TNFRSF10A	rs4335131	8	23229793	-0.329278	0.556579	0.554111	cis	OLINK	T	C	-0.192749	0.031873	0.02376	1.4726e-09	0.5541
TNFRSF10A	rs544753353	8	23163014	-0.593525	0.773461	0.442866	cis	OLINK	C	G	-0.202738	0.029864	0.972896	1.13143e-11	0.4429
TNFRSF10A	rs56793025	8	23042674	-0.117259	0.127855	0.359078	cis	OLINK	T	C	0.30709	0.009745	0.299409	1e-200	0.3591
TNFRSF10A	rs73546870	8	23588651	-0.0972663	0.520977	0.851896	cis	OLINK	T	C	-0.208397	0.029892	0.026533	3.13126e-12	0.8519
TNFRSF10A	rs75164982	8	22983423	-0.113324	0.35722	0.751063	cis	OLINK	T	G	-0.345417	0.032225	0.022975	8.28734e-27	0.7511
TNFRSF10A	rs79008064	8	23393533	0.0419586	0.46367	0.927896	cis	OLINK	T	C	0.198007	0.032674	0.976598	1.36044e-09	0.9279
TNFRSF10A	rs79287178	3	172294500	0.704533	0.618758	0.25486	trans	OLINK	A	G	0.181638	0.025731	0.033937	1.67627e-12	0.2549
TNFRSF10A	All - Wald ratio							OLINK
TNFRSF10A	All - MR Egger			0.0241027	0.120942	0.843585		OLINK
TNFRSF10A	All - Inverse variance weighted			-0.210977	0.0698699	0.00253136		OLINK
TNFRSF10A	All - Inverse variance weighted (fixed effects)			-0.210977	0.0672737	0.0017121		OLINK
TNFRSF10A	All - Weighted median			-0.14651	0.0913055	0.10858		OLINK
TNFRSF10A	All - Weighted mode			-0.153526	0.0921063	0.107107		OLINK
TNFRSF10A	All - Maximum likelihood			-0.209159	0.0676981	0.00200439		OLINK
