## Supplementary Table 2 for "Mendelian randomisation identifies alternative splicing of the FAS death receptor as a mediator of severe COVID-19"

### Sheet: cohort info
Cohort	Full name	Design	PMID	Description	Ethics	Sample for proteomics	Genotyping array	Imputation panel	Phasing software	Imputation software	GWAS software	Acknowledgements
INTERVAL	INTERVAL Bioresource	Population-based (blood donors)	28941948; 29875488	The INTERVAL bioresource is a study of ~50,000 whole blood donors nested within the INTERVAL randomised trial. Participants, who were aged 18-80 at recruitment (~1:1 male:female), were ascertained between 2012 and 2014 from 25 blood donation centres across England. Participants provided blood samples at baseline and completed web questionnaires including information on lifestyle, anthropometry et…	Ethical approval: the UK National Research Ethics Service approved this study (11/EE/0538). All participants gave written informed consent.	EDTA plasma	Affymetrix UK Biobank Genotyping array	1000G Phase 3 + UK10K	SHAPEIT v3	PBWT	SNPTEST v2.5.2	Participants in the INTERVAL randomised controlled trial were recruited with the active collaboration of NHS Blood and Transplant England (www.nhsbt.nhs.uk), which has supported field work and other elements of the trial. DNA extraction and genotyping were co-funded by the National Institute for Health Research (NIHR), the NIHR BioResource (http://bioresource.nihr.ac.uk) and the NIHR Cambridge Bi…
COSM-C	Cohort of Swedish Men - Clinical	Population-based cohort study	25352269	COSM-C is a subcohort within the Swedish national research infrastructure SIMPLER and a detailed description can be found at https://simpler4health.se/. The Swedish Infrastructure for Medical Population-Based Life-Course and Environmental Research (SIMPLER) was established >30 years ago. It includes data and biospecimens from 110,000 women and men born 1914-1952, and living in Uppsala, Västmanlan…	Ethical approval: the Regional Ethical Review Board in Stockholm, Sweden, approved this study. All participants gave written informed consent.	Fasting EDTA plasma	Illumina GSA	HRC.r1.1	Eagle v2.4	minimac v4	PLINK v2	COSM-C has been supported by grants from the Swedish Research Council (grant no 2002-6147, 2005-6662, 2005-8214, 2008-2202, 2011-02427, 2015-03257, 2017-00644, 2017-06100 and 2019-01291, grants from the Swedish Research Council for Health, Working Life and Welfare (https://forte.se/en/; grant numbers 2011-0346, and 2017-00721), and annual grants from Avtal om Läkarutbildning och Forskning (ALF; A…
SMCC	Swedish Mammography Cohort - Clinical	Population-based cohort study	25352269	SMC is a subcohort within the Swedish national research infrastructure SIMPLER and a detailed description can be found at https://simpler4health.se/. The Swedish Infrastructure for Medical Population-Based Life-Course and Environmental Research (SIMPLER) was established >30 years ago. It includes data and biospecimens from 110,000 women and men born 1914-1952, and living in Uppsala, Västmanland a…	Ethical approval: the regional research ethics board at Karolinska Insitutet, Stockholm, Sweden, approved this study. All participants gave written informed consent.	Fasting EDTA plasma	Illumina GSA	HRC.r1.1	Eagle v2.4	minimac v4	PLINK v2	SMCC has been supported by grants from the Swedish Research Council (grant no 2002-6147, 2005-6662, 2005-8214, 2008-2202, 2011-02427, 2015-03257, 2017-00644, 2017-06100 and 2019-01291, grants from the Swedish Research Council for Health, Working Life and Welfare (https://forte.se/en/; grant numbers 2011-0346, and 2017-00721), and annual grants from Avtal om Läkarutbildning och Forskning (ALF; Agr…
ORCADES	Orkney Complex Disease Study	Population-based	18760389	The Orkney Complex Disease Study (ORCADES) is a family-based, cross-sectional study that seeks to identify genetic factors influencing cardiovascular and other disease risk in the isolated archipelago of the Orkney Isles in northern Scotland. Genetic diversity in this population is decreased compared to Mainland Scotland, consistent with the high levels of endogamy historically. 2078 participants…	Ethical approval: the Research Ethics Committees in Orkney, Aberdeen (North of Scotland REC), and South East Scotland REC, NHS Lothian (reference: 12/SS/0151), approved this study. All participants gave written informed consent.	Fasting EDTA plasma	Illumina HumanHap300 beadchip (n=890) or the Illumina Omni1 (n=304) or Illumina OmniExpress beadchips (n=1073)	HRC.r1-1	Shapeit v2.r873 + duohmm	PBWT	REGSCAN	The Orkney Complex Disease Study (ORCADES) was supported by the Chief Scientist Office of the Scottish Government (CZB/4/276, CZB/4/710), a Royal Society URF to J.F.W., the MRC Human Genetics Unit quinquennial programme “QTL in Health and Disease”, Arthritis Research UK and the European Union framework program 6 EUROSPAN project (contract no. LSHG-CT-2006-018947). DNA extractions were performed a…
EPIHEALTH	same	Population-based	23435790	Inclusion: Age 45-75. Living in Uppsala or Malmö, Sweden. Random invitation stratified by age and sex.	Ethical approval: the Ethics Committee of Uppsala University (Log. No. 2010/402) and the Swedish Data Inspection Board (No. 307-2011) approved this study. All participants gave written informed consent.	Fasting EDTA plasma	Illumina ExomeCOre	HRC		IMPUTE2	PLINK2	The study was funded by the Swedish research council.
ARISTOTLE	Apixaban for Reduction in Stroke and Other Thromboembolic Events in Atrial Fibrillation trial	Randomized clinical trial	21870978	The ARISTOTLE trial included 18 201 patients with AF and an increased risk of stroke who were randomized to a median of 1.9 years treatment with warfarin or apixaban. Biomarker samples at baseline were available from 14 611 participants and a random sample of 3999 patients was used for the multiplex proteomics measurements in the current study. The trial complied with the Declaration of Helsinki …	Ethical approval: Approval by the appropriate ethics committees was obtained at all sites as described in Granger et al N Engl J Med 2011; 365:981-992. DOI: 10.1056/NEJMoa1107039. All patients provided written informed consent. The trial complied with the Declaration of Helsinki. A subset of the patients with available PEA measurements participated in the ARISTOTLE genetic substudy. Participation…	EDTA plasma	Illumina Global Screening Array (24v2).	HRC.r1-1	Eagle v2.3.3	PBWT	SNPTEST v2.5.2	This work was supported by the Swedish Foundation for Strategic Research (project RB13-0197). The ARISTOTLE trial (ClinicalTrials.gov Identifier: NCT00412984) was funded by Bristol-Myers Squibb Co., Princeton, NJ, USA, and Pfizer Inc., New York, NY, USA. The computations were enabled by resources provided by the Swedish National Infrastructure for Computing (SNIC) at Uppsala Multidisciplinary Cen…
STABILITY	the Stabilization of Atherosclerotic Plaque by Initiation of Darapladib Therapy trial	Randomized clinical trial	24678955	The STABILITY study was a randomized, placebo-controlled, double-blind, international, multicenter, event-driven trial. The study randomized 15,828 patients with chronic coronary heart disease (CHD) receiving standard of care to darapladib enteric-coated (EC) tablets, 160 mg or placebo. The results showed that in patients with stable coronary heart disease, darapladib did not significantly reduce…	Ethical approval: at each recruiting site, the study was approved by national regulatory authorities and by local ethics committees or institutional review boards, according to local regulations, as described in N Engl J Med 2014; 370:1702-1711. DOI: 10.1056/NEJMoa1315878. All participants gave written informed consent.	EDTA plasma	Illumina HumanOmniExpressExome-8 v1	1000G Phase 3	SHAPEIT v2 (r837)	IMPUTE2 (v2.3.1)	SNPTEST v2.5.2	This work was supported by the Swedish Foundation for Strategic Research (project RB13-0197). The computations were enabled by resources provided by the Swedish National Infrastructure for Computing (SNIC) at Uppsala Multidisciplinary Center for Advanced Computational Science (UPPMAX) partially funded by the Swedish Research Council through grant agreement no. 2018-05973 (project sens2017573).
BIOFINDER	The Swedish BioFINDER Study	Population-based and clinical cohort with consecutive recruitment	25155658	BioFINDER is a study in southern Sweden that aims at combining biochemical methods with various types of imaging techniques to identify the pathophysiology of Alzheimer's disease (AD). The main interest is to find markers associated with the very early steps in the pathology of this disease. The study involves molecules in cerebrospinal fluid (CSF) and plasma specific for AD, and brain imaging ma…	Ethical approval: The Regional Ethics Committee in Lund, Sweden, approved the study design. All patients gave their written informed consent.	EDTA plasma	Illumina platform GSA-MDA v2	HRC.r1-1	SHAPEIT	PWBT	PLINK	Work at the authors’ research center was supported by several sources, including the Swedish Research Council (2016-00906), the Knut and Alice Wallenberg foundation (2017-0383 and WCMM Fellowship for NMC 2019-2022), The Medical Faculty at Lund University and Region Skåne (WCMM Fellowship for NMC 2019-2022), the Marianne and Marcus Wallenberg foundation (2015.0125), the Strategic Research Area Mul…
VIS	CROATIA-Vis	Population-based	19260138	The CROATIA-Vis study is a family based study of individuals, aged 18–93 years, who were recruited from the villages of Vis and Komiza on the Dalmatian island of Vis during 2003 and 2004 within a larger genetic epidemiology program.	Ethical approval: the ethics committee of the Sisters of Mercy University Hospital in Zagreb, Croatia, approved the study. All participants gave written informed consent.	Fasting EDTA plasma	Illumina HumanHap300 beadchip	HRC.r1-1	Shapeit v2.r873 + duohmm	PBWT	REGSCAN	The CROATIA-Vis study was funded by grants from the Medical Research Council (UK), from the Republic of Croatia Ministry of Science, Education and Sports (108-1080315-0302; 216-1080315-0302) and the Croatian Science Foundation (8875). We thank the staff of several institutions in Croatia that supported the field work, including Zagreb Medical Schools, the Institute for Anthropological Research in…
NSPHS	North Swedish Population Health Study	Population-based	31727947	The Northern Sweden Population Health Study (NSPHS, N=1069) was a health survey of the population in the Parishes of Karesuando and Soppero, County of Norrbotten, Sweden.	Ethical approval: the study was approved by the local ethics committee at the Uppsala University (Regionala Etikprövningsnämnden, Uppsala Dnr 2005:325). All participants gave written informed consent.	EDTA plasma	Whole-genome sequencing has been performed using Illumina short read technology (X-ten) to at least 30x per individual coverage	NA	NA	NA	GEMMA	The NSPHS was funded by the Foundation for Strategic Research (UG) and the European Commission FP6 (UG). Sequencing was funded by the Science for Life Laboratory, Swedish Genomes Program, which has been made available by support from the Knut and Alice Wallenberg Foundation. This work was also funded by the Swedish Medical Research Council (2019-01497) and the Swedish Heart-Lung foundation (nr. 2…
IMPROVE	Carotid Intima Media Thickness [IMT] and IMT-Progression as Predictors of Vascular Events in a High Risk European Population	Population-based	19952003	IMPROVE (n=3711, age 54-79, women 50%, enrolled 2004-05) is a European longitudinal study, designed to analyse the determinants of the progression of the carotid intima media thickness (c-IMT). Study participants have at least 3 cardiovascular risk factors but no overt cardiovascular disease at inclusion. Ultrasonographic measures have been recorded at baseline and after 30 months of follow up.	This multi-centre study was designed in accordance with the rules of Good Clinical Practice (GCP), and with the ethical principles established in the Declaration of Helsinki. Each participant provided two different informed consents; one for general participation in the study and one for genotyping. All participants gave written informed consent.	EDTA plasma	CardioMetaboChip 200 K and Immunochip (Illumina)	Phase 1 integrated reference panel (all ancestries, March 2012 release) from the 1000 Genome Project Consortium	Minimac	Mach2dat reference	PLINK	IMPROVE was supported by the European Commission (Contract number: QLG1- CT- 2002- 00896), Ministero della Salute Ricerca Corrente, Italy (, the Swedish Heart-Lung Foundation, the Swedish Research Council—project 8691 and 0593, the Foundation for Strategic Research, the Stockholm County Council—project 562183, the Foundation for Strategic Research, the Academy of Finland—Grant #110413 and the Bri…
ULSAM	Uppsala Longitudinal Study of Adult Men	Population-based (seniors)	30278808	ULSAM-70 is a unique, ongoing, prospective study that began in 1970 (https://www.pubcare.uu.se/ulsam/). The study was based on all available men (N=1,221), born between 1920 and 1924, in Uppsala County (Sweden), with the principal objective of identifying risk factors for T2D and CVD.	The Ethics Committee of the Faculty of Medicine at Uppsala University, Sweden, approved the study. All participants gave written informed consent.	EDTA plasma	Illumina Omni2.5+Metabochip	HRC	SHAPEIT	IMPUTE2	PLINK2	The study was supported by the Uppsala University Hospital.
FENLAND	Fenland Study	Population-based	https://www.mrc-epid.cam.ac.uk/research/studies/fenland/information-for-researchers/	The Fenland study is a population-based cohort of 12,435 participants of Caucasian-ancestry born between 1950 and 1975 who underwent detailed phenotyping at the baseline visit from 2005 to 2015. Participants were recruited from general practice surgeries in the Cambridgeshire region in the UK. Exclusion criteria were: clinically diagnosed diabetes mellitus, inability to walk unaided, terminal ill…	Ethical approval: the study was approved by the Cambridge Local Research Ethics Committee. All participants gave written informed consent.	Fasting EDTA plasma	Affymetrix UK Biobank Axiom	HRC + UK10K+1000G		Autosomes were imputed to the HRC (r1) panel using IMPUTE4, and the X-chromosome was imputed to HRC.r1.1 using the Sanger imputation server. Also imputed to the UK10K + 1000Gphase3 panel using the Sanger imputation server to obtain additional variants that did not exist in the HRC reference panel.	BGENIE 1.3	The Fenland Study (10.22025/2017.10.101.00001) is funded by the Medical Research Council (MC_UU_12015/1). We are grateful to all the volunteers and to the General Practitioners and practice staff for assistance with recruitment. We thank the Fenland Study Investigators, Fenland Study Co-ordination team and the Epidemiology Field, Data and Laboratory teams. We further acknowledge support for genom…
RISC	Relationship between Insulin Sensitivity and Cardiovascular disease	Population-based	14968294	The RISC cohort is the first combined activity of the European Group for the Study of Insulin Resistance (EGIR) (http://www.egir.org/egirrisc/status.html). The project involved the enrolment of nearly 1,300 participants (55% females) across 19 centers in Europe between 2002-2004. Subjects were age 30-60 years with a low CVD risk (blood pressure <140/90 mmHg, total cholesterol <300 mg/d, triglycer…	Ethical approval: the study was approved by the local ethics committee approval is obtained by each recruiting centre. All participants gave written informed consent.	EDTA plasma	Affymetrix	HRC	SHAPEIT	IMPUTE	PLINK2	The RISC study was supported by the EU 5th Framework (EU contract QLG1-CT-2001-01252) with additional funding from Astra Zeneca.
ASAP	The Advanced Study of Aortic Pathology	Vascular surgery cases	20562444	The Advanced Study of Aortic Pathology (ASAP) is a prospective, single-center, observational cohort study of patients with aortic valve or ascending aortic disease with an indication for elective surgery. Patients were classified based on aortic valve cuspidity and dilatation. Non-dilated patients were operated due to dysfunctional valves. Patients with syndromic aortic pathologies, dissection, a…	Ethical approval: the study was approved by approval by the ethics committee of the Karolinska Institute (application numbers 02 to 147 and 2006/784 to 31/1). All participants gave written informed consent.	EDTA plasma	Illumina Human 610W-Quad Beadarrays	1000G	EAGLE2	minimac4	PLINK2	The ASAP study was supported by the Swedish Research Council [12660]; the Swedish Heart-Lung Foundation [20180451]; the Stockholm County Council [20180072]; and a donation by Fredrik Lundberg.
EGCUT	Estonian Genome Centre at the Institute of Genomics, University of Tartu	Population-based	24518929	The Estonian Biobank cohort is a volunteer-based sample of the Estonian resident adult population (aged ≥ 18 years). All participants have signed a broad informed consent form, which allows the continuous periodical linking to national electronic databases and recontacting of participants. The cohort is currently composed of over 200,000 participants, which is around 20% of the Estonian adult pop…	Ethical approval: the study was approved by the Estonian Committee on Bioethics and Human Research (1.1-12/624) and by the Research Ethics Committee of the University of Tartu (application number 262/T-3, October 2016).	EDTA plasma	Illumina HumanOmniExpress	1000G Phase 3 (inf) and EGCUT reference panel (cvd2, cvd3)	Eagle v2.3	Beagle v2.4.2	PLINK v1.9	Estonian Biobank analyses were funded by EU H2020 grant 692145, Estonian Research Council Grants PRG1291 and MOBTP108, European Union through the European Regional Development Fund Project SLTMR16142T, MP1GI18418R, SLTMR16142T, ERA-CVD grant MOBERA21. Data analyses were carried out in part in the High Performance Computing Center of University of Tartu.
FHS	Framingham Heart Study	Population-based	1208363	The Framingham Heart Study is a community-based longitudinal study established in 1948 to identify epidemiological characteristics of cardiovascular diseases and related risk factors. Offspring of the original cohort composed the FHS offspring cohort who started clinical examination in 1971 and follow-up examinations for average every four years. Offspring participants who attended the 7th on-sit…	Ethical approval: the study was approved by the Boston University Medical Center Institutional Review Board. All participants gave written informed consent.	EDTA plasma	Affmetrix 500K and 50K gene-centric	1000G.imputed.03.14.2012		MACH	R programs	This investigation includes data From the Framingham Heart Study of the National Heart Lung and Blood Institute of the National Institutes of Health and Boston University School of Medicine. This project has been funded in part with Federal funds from the National Heart, Lung, and Blood Institute, National Institutes of Health, Department of Health and Human Services, under Contract No. 75N92019D…
LIFELINES	LifeLines Cohort	Population-based	26319774	Lifelines is a large, multi-generational, prospective cohort study that follows over 167,000 participants (10%) from the northern population of the Netherlands for 30 years. This study involves the LifeLines-DEEP participants, a random set of 1,500 individuals for which deep omics data has been generated for each individual. This sub-cohort contains 58% females and 42% males, the mean age is 45.0…	Ethical approval: The LifeLines DEEP study was approved by the ethics committee of the University Medical Centre Groningen, Netherlands. All participants signed an informed consent prior to enrolment.	EDTA plasma	CytoSNP and ImmunoChip	HRC v1.0	ShapeIT v2	Michigan imputation server (Minimac 3)	https://github.com/molgenis/systemsgenetics/tree/master/eqtl-mapping-pipeline	We thank the participants and staff of the Lifelines cohort for their collaboration. We thank J. Dekens and J. Arends for management and technical support and the Genomics Coordination Center for providing data infrastructure and access to high performance computing clusters. The Lifelines initiative has been made possible by subsidy form the Dutch Ministry of Health, Welfare and Sport, the Dutch…
MPP-RES	Malmö Preventive Project	Population-based, oversampling of subjects with diabetes and impaired fasting glucose	20211303	The MPP was a community-based lifestyle intervention program that started in the early 1970s, from which 18,240 participants were reexamined 2002-2006. Cardiovascular risk factors were evaluated and fasting plasma samples were obtained during the reexamination. As part of the reexamination, a subset of 1792 were invited to a closer cardiovascular examination including echocardiopgrahy and electro…	Ethical approval: the Ethics Committee of Lund University, Sweden, approved MPP-RES. The study complied with the Declaration of Helsinki. All participants signed an informed consent form.	EDTA plasma	Infinium PsychArray-24 v1.2	HRC r1.1	Eagle v2.3	Minimac3 (Michigan Imputation Server v 1.0.1)	SNPTEST v.2.5.2	The genotyping of MPP-RES was supported by grants to J.G.S. from the Swedish Heart-Lung Foundation (2016-0134 and 2016-0315), the Swedish Research Council (2017-02554), the European Research Council (ERC-STG-2015-679242), the Crafoord Foundation, Skåne University Hospital, Scania County, governmental funding of clinical research within the Swedish National Health Service, a generous donation from…
KORA F4	Cooperative Health Research in the Region of Augsburg (KORA) study F4	Population-based cohort study	20002472, 30115651	The study design has been described before (PMID: 20002472, 30115651). Briefly, this study is based on the KORA F4 (2006–2008) study (2013–2014), a follow-up examination of the population-based KORA S4 study (1999–2001) conducted in Augsburg (Germany) and two adjacent counties.	Ethical approval: The Bavarian Chamber of Physicians Ethics Board (Munich, Germany) approved the study. The study was performed in accordance with the Declaration of Helsinki, including written informed consent from all participants.	The current analysis was restricted to participants aged 62 – 81 years (n=1,161).	Affy Axiom	1000g Phase 3 integrated variant set release in NCBI build 37 (october 2014)	SHAPEIT v2	IMPUTE v2.3.2		The study was funded by grants from the German Diabetes Association (Deutsche Diabetes-Gesellschaft; to C.He.) and from the German Center for Diabetes Research (Deutsche Zentrum für Diabetesforschung; to C.He. and B.T.) This work was also supported by the Ministry of Culture and Science of the State of North Rhine-Westphalia and the German Federal Ministry of Health and partly supported by a gran…
RECOMBINE	Expression study within EIRA study	case-control	12922955	RNA and protein expression study in peripheral blood cells of individuals from Epidemiological Investigation of Rheumatoid Arthritis	Ethical approval: The Stockholm County ethical review board approved the study and all participants contributed data to the study on a voluntary basis with informed consent.	Serum	Illumina GSA	1000G	Eagle 2	Minimac v4	Plink 1.9
SWEBIC (STANLEY)	Swedish Bipolar Cohort Collection	Case-control study	28194006	SWEBIC is a collection of persons with bipolar disorder in Sweden. Patients were recruited from the National Quality Register for bipolar disorders (BipoläR). Venous blood was collected and sent with overnight mail to Karolinska Institutet Biobank and processed upon arrival. After centrifugation, serum samples were stored at -80 °C.	Ethical approval: the project was approved by the Regional Ethical Review Board in Stockholm, Sweden, and all participants provided written informed consent.	EDTA plasma	OmniExpress and PsychChip	1000G	Shapeit	Impute2	Plink 1.9	We would like to thank all of the participants who have generously contributed their time to participate in our research. We also thank the Swedish quality register for bipolar disorders (BipoläR), data collectors at the Department of Medical Epidemiology and Biostatistics (MEB) at Karolinska Institutet. The study was funded by the Stanley Center for Psychiatric Research, Broad Institute from a g…
PIVUS	Prospective investigation of the vascularture in Uppsala Seniors	Population-based	16141402	Inclusion: Age 70. Living in Uppsala, Sweden. Random invitation stratified by sex.	Ethical approval: the Bavarian Chamber of Physicians Ethics Board (Munich, Germany) approved the study.The study was approved by the Ethics Committee of the University of Uppsala and the participants gave written informed consent.	Fasting plasma	Illumina OmniExpress+Metabochip	HRC		IMPUTE2	PLINK2	The study was funded by the Uppsala Univeristy hospital.
